# Novel mitochondrial variants associated with Parkinson’s disease reveal a high heteroplasmy-weighted polygenic risk score in Brazilians

**DOI:** 10.64898/2026.01.15.26344224

**Authors:** Gustavo Barra-Matos, Matheus Epifane-de-Assunção, Marcella Vitória Belém-Souza, Felipe Gouvea de Souza, Caio Santos Silva, Letícia Cota Cavaleiro de Macêdo, Tatiane Piedade de Souza, Giovanna C. Cavalcante, André Vitor de Souza Fernandes, Ândrea Ribeiro-dos-Santos, Bruno Lopes Santos-Lobato, Gilderlanio Santana-de-Araújo

## Abstract

Mitochondrial single-nucleotide variants (mtSNVs) can dysregulate cellular bioenergetics and have been increasingly implicated in susceptibility to Parkinson’s disease (PD). These variants may impair oxidative metabolism and respiratory chain efficiency, thus contributing to neuronal dysfunction and degeneration. In peripheral blood, mtSNVs may also reflect systemic immunometabolic alterations associated with PD; however, this aspect remains poorly explored, particularly in admixed populations with significant indigenous ancestry. In this study, we analyzed the complete mtDNA of peripheral blood samples from 179 admixed individuals (104 with PD and 75 controls) from the Brazilian Amazon. Associations between mtSNVs and PD were assessed using adjusted logistic regression models, and functional annotation was performed using the Variant Effect Predictor. Furthermore, we proposed and calculated a heteroplasmy-weighted mitochondrial polygenic risk score (mtPRS). We observed a higher mtSNV burden in PD patients, predominantly in *RNR2* gene and genes of Complexes I and IV. In total, 536 unique mitochondrial SNVs were identified (214 exclusive to PD, 321 shared between PD and controls, and one exclusive to controls). Four mitochondrial SNVs were associated with PD, including three novel variants (*COX1*: m.6630G>A, *COX2*: m.7613C>T, and *RNR2*: m.1996C>T) and one previously reported variant (*ND4*: m.12112C>T). Notably, the mitochondrial polygenic risk score (mtPRS) showed a strong association with increased PD risk (OR = 3.64; FDR = 1.12 × 10^-^_). Taken together, these results suggest that mtSNVs may contribute to PD susceptibility in admixed Amazonian population, highlighting the relevance of mitochondrial genetic architecture in PD and emphasizing the importance of including underrepresented populations in genomic research.
