## Supplementary Table for "Novel mitochondrial variants associated with Parkinson’s disease reveal a high heteroplasmy-weighted polygenic risk score in Brazilians"

### Sheet: Supplementary table 1
Supplementary table 1. Demographical and clinical characteristics of people with Parkinson's disease and control group.
Characteristics	Controls (n = 75 )	Parkinson's disease (n = 104)	p-value
Sex (Male/Female) (%)	37 (49.3)/38 (50.7)	70 (67.3)/34(32.7)	0.023 (3)
Age (1)	64.3	63.3	0.419 (4)
Familiar history (%)
Yes	4 (5.3)	25 (24.0)	7.30x10-11 (3)
No	28 (37.3)	67 (64.4)
Possibly	43 (57.3)	12 (11.5)
First motor symptom (%)
Others	_	38 (36.5)
Tremor	_	66 (63.5)
Motor phenotype (%)
Tremor dominant	_	44 (42.3)
Postural instability with gait disorder	_	18 (18)
Indeterminate	_	42 (39.7)
Hoehn & Yahr stage (%)
1 - 2	_	76 (76.0)
3 - 4	_	28 (24.0)
MDS-UPDRS Part 3 (%)
<35	_	62 (62.0)
>35	_	42 (38.0)
L-DOPA therapy duration (years) (2)	_	5 (3 - 10)
L-DOPA dose (mg/day) (2)	_	662.5 (409.3 - 993.7)
Pesticide expusure (%)
Yes	54 (72.0)	74 (71.2)	1 (3)
No	21 (28.0)	30 (28.8)
Pesticide expusure time (2)	10 (1.5 - 20)	10 (3 - 30)	0.56 (5)
(1) Values are shown as the distribution mean; (2) Values are shown as median (interquartile range); (3) p-value obtained by Fisher’s Exact test; (4) p-value obtained by Student’s t-test (5)p-value obtained by Mann-Whitney U test.

### Sheet: Supplementary table 2
Supplementary table 2. Variance Inflation Factor (VIF) values ​​for covariates in logistic regression models.
Covariate	Models
	Model 1: Age + Sex + PC1 + Seq-Batch	Model 2: Age + Sex + PC1 + PC2 + Seq-Batch	Model 3: Age + Sex + PC1 + PC2 + PC3 + Seq-Batch
Age	1062	1082	1089
Sex	1028	1028	1044
PC1	1737	5810	4417
PC2	–	6724	5188
PC3	–	–	1352
Seq-Batch	1795	2021	2109
This table presents the VIF values ​​obtained for age, sex, principal components (PC1, PC2, and PC3), and sequencing batch (Seq-Batch) in three different logistic regression models. Model 1 includes only age, sex, PC1, and Seq-Batch, showing no evidence of collinearity (all VIF values ​​close to 1). Model 2, which adds PC2, shows moderate collinearity with VIF > 6 for PC1 and PC2. Model 3, includ…

### Sheet: Supplementary table 3
Supplementary table 3. Results of logistic regression adjusted for sex, age, PC1and Seq-Batch. mtSNVs highlighted in red association present a higher risk for Parkinson's disease.
mtSNVs	Odds Ratio	Confidence Interval 95%	P-value	P-value adjusted (FDR)
m.1996C>T	11382	4.599 - 28.174	1.44×10⁻⁷	2.58×10⁻⁵
m.6630G>A	13313	5.127 - 34.57	1.05×10⁻⁷	2.58×10⁻⁵
m.7613C>T	9859	4.287 - 22.672	7.20×10⁻⁸	2.58×10⁻⁵
m.12112C>T	7471	3.07 - 18.179	9.31×10⁻⁶	1.25×10⁻³
m.2597C>T	5824	2.125 - 15.961	6.13×10⁻⁴	6.57×10⁻²
m.6483C>T	0.175	0.058 - 0.531	2.09×10⁻³	1.86×10⁻¹
m.7810C>T	0.23	0.08 - 0.66	6.24×10⁻³	4.78×10⁻¹
m.2056G>A	0.025	0.001 - 0.454	1.27×10⁻²	4.85×10⁻¹
m.4633C>T	2977	1.34 - 6.615	7.41×10⁻³	4.85×10⁻¹
m.1888G>A	0.03	0.002 - 0.445	1.08×10⁻²	4.85×10⁻¹
m.1977T>C	0.077	0.01 - 0.571	1.21×10⁻²	4.85×10⁻¹
m.1719G>A	0.051	0.005 - 0.501	1.07×10⁻²	4.85×10⁻¹
m.16117T>C	8854	1.65 - 47.503	1.09×10⁻²	4.85×10⁻¹
m.4736T>C	0.242	0.084 - 0.701	8.94×10⁻³	4.85×10⁻¹
m.957C>T	3312	1.165 - 9.414	2.47×10⁻²	5.36×10⁻¹
m.3014G>A	3727	1.276 - 10.883	1.61×10⁻²	5.36×10⁻¹
m.13674T>C	0.289	0.094 - 0.886	2.98×10⁻²	5.36×10⁻¹
m.13725C>T	5584	1.181 - 26.405	3.00×10⁻²	5.36×10⁻¹
m.13731A>G	5567	1.194 - 25.959	2.89×10⁻²	5.36×10⁻¹
m.13845C>T	6349	1.299 - 31.02	2.24×10⁻²	5.36×10⁻¹
m.1760G>T	0.149	0.028 - 0.787	2.50×10⁻²	5.36×10⁻¹
m.1761A>T	0.127	0.022 - 0.741	2.19×10⁻²	5.36×10⁻¹
m.1778T>C	0.14	0.024 - 0.819	2.91×10⁻²	5.36×10⁻¹
m.1793G>T	0.12	0.021 - 0.681	1.67×10⁻²	5.36×10⁻¹
m.1883G>A	0.084	0.01 - 0.669	1.93×10⁻²	5.36×10⁻¹
m.1906G>A	0.141	0.024 - 0.814	2.86×10⁻²	5.36×10⁻¹
m.1924T>C	0.134	0.023 - 0.775	2.48×10⁻²	5.36×10⁻¹
m.1959C>T	0.14	0.025 - 0.797	2.67×10⁻²	5.36×10⁻¹
m.9434A>G	0.342	0.138 - 0.847	2.05×10⁻²	5.36×10⁻¹
m.13563A>G	0.276	0.089 - 0.859	2.62×10⁻²	5.36×10⁻¹
m.1900A>G	0.141	0.024 - 0.844	3.19×10⁻²	5.45×10⁻¹
m.6452C>T	0.344	0.127 - 0.933	3.61×10⁻²	5.45×10⁻¹
m.8623A>G	3648	1.077 - 12.361	3.76×10⁻²	5.45×10⁻¹
m.12526T>C	3688	1.112 - 12.234	3.29×10⁻²	5.45×10⁻¹
m.2242T>C	14.35	1.188 - 173.342	3.61×10⁻²	5.45×10⁻¹
m.4456C>T	0.301	0.098 - 0.928	3.67×10⁻²	5.45×10⁻¹
m.7868C>T	0.341	0.124 - 0.936	3.67×10⁻²	5.45×10⁻¹
m.1806T>G	0.189	0.038 - 0.942	4.20×10⁻²	5.60×10⁻¹
m.2066C>G	0.102	0.012 - 0.909	4.08×10⁻²	5.60×10⁻¹
m.14002A>G	7525	1.067 - 53.071	4.29×10⁻²	5.60×10⁻¹
m.9329G>C	0.055	0.003 - 0.906	4.25×10⁻²	5.60×10⁻¹
m.13934C>T	6791	1.052 - 43.858	4.41×10⁻²	5.63×10⁻¹
m.1896T>C	0.169	0.029 - 0.978	4.71×10⁻²	5.88×10⁻¹
m.1879G>A	0.169	0.029 - 0.987	4.83×10⁻²	5.88×10⁻¹
m.7028C>T	9092	1.003 - 82.406	4.97×10⁻²	5.92×10⁻¹
m.13820T>C	4552	0.959 - 21.617	5.66×10⁻²	6.27×10⁻¹
m.1834T>A	0.184	0.032 - 1.062	5.83×10⁻²	6.27×10⁻¹
m.1949G>A	0.18	0.031 - 1.048	5.64×10⁻²	6.27×10⁻¹
m.2069T>A	0.116	0.012 - 1.083	5.87×10⁻²	6.27×10⁻¹
m.2072A>T	0.116	0.012 - 1.083	5.87×10⁻²	6.27×10⁻¹
m.14097C>T	6173	0.921 - 41.401	6.08×10⁻²	6.27×10⁻¹
m.12014C>T	2531	0.959 - 6.677	6.06×10⁻²	6.27×10⁻¹
m.1608G>A	6.43	0.884 - 46.784	6.61×10⁻²	6.27×10⁻¹
m.1971A>G	0.228	0.047 - 1.107	6.67×10⁻²	6.27×10⁻¹
m.6266A>C	0.041	0.001 - 1.194	6.33×10⁻²	6.27×10⁻¹
m.14122A>C	8721	0.861 - 88.303	6.67×10⁻²	6.27×10⁻¹
m.9168C>T	0.259	0.061 - 1.093	6.59×10⁻²	6.27×10⁻¹
m.4856T>C	0.261	0.062 - 1.107	6.84×10⁻²	6.32×10⁻¹
m.1539C>T	0.123	0.013 - 1.186	6.99×10⁻²	6.35×10⁻¹
m.2059C>T	0.208	0.037 - 1.155	7.25×10⁻²	6.40×10⁻¹
m.13130C>T	0.504	0.239 - 1.066	7.29×10⁻²	6.40×10⁻¹
m.1981G>A	0.242	0.048 - 1.223	8.61×10⁻²	6.98×10⁻¹
m.1986A>T	0.242	0.048 - 1.223	8.61×10⁻²	6.98×10⁻¹
m.6299A>G	0.131	0.013 - 1.344	8.71×10⁻²	6.98×10⁻¹
m.2103A>G	0.16	0.02 - 1.308	8.73×10⁻²	6.98×10⁻¹
m.16020T>C	2008	0.913 - 4.413	8.28×10⁻²	6.98×10⁻¹
m.5320C>T	0.315	0.085 - 1.167	8.39×10⁻²	6.98×10⁻¹
m.2361G>A	0.162	0.02 - 1.323	8.94×10⁻²	7.04×10⁻¹
m.2008G>A	0.303	0.074 - 1.237	9.62×10⁻²	7.47×10⁻¹
m.14001A>G	4245	0.738 - 24.401	1.05×10⁻¹	8.06×10⁻¹
m.2080T>C	0.232	0.039 - 1.374	1.07×10⁻¹	8.11×10⁻¹
m.1720C>T	0.095	0.005 - 1.692	1.09×10⁻¹	8.14×10⁻¹
m.1941G>A	0.298	0.067 - 1.328	1.12×10⁻¹	8.24×10⁻¹
m.2523C>T	3206	0.751 - 13.698	1.16×10⁻¹	8.32×10⁻¹
m.9630G>A	17888	0.334 - 957.656	1.56×10⁻¹	8.32×10⁻¹
m.11505T>C	2016	0.829 - 4.902	1.22×10⁻¹	8.32×10⁻¹
m.13651A>G	3254	0.725 - 14.61	1.24×10⁻¹	8.32×10⁻¹
m.13656T>C	2437	0.681 - 8.714	1.71×10⁻¹	8.32×10⁻¹
m.13785C>A	3072	0.641 - 14.736	1.61×10⁻¹	8.32×10⁻¹
m.13788C>T	2883	0.601 - 13.831	1.86×10⁻¹	8.32×10⁻¹
m.13811C>G	2755	0.658 - 11.535	1.66×10⁻¹	8.32×10⁻¹
m.13945A>G	3682	0.59 - 22.968	1.63×10⁻¹	8.32×10⁻¹
m.16111C>T	1837	0.733 - 4.604	1.94×10⁻¹	8.32×10⁻¹
m.1604G>A	0.375	0.086 - 1.644	1.93×10⁻¹	8.32×10⁻¹
m.1605A>G	0.375	0.086 - 1.644	1.93×10⁻¹	8.32×10⁻¹
m.1752T>A	0.375	0.086 - 1.644	1.93×10⁻¹	8.32×10⁻¹
m.1763A>C	0.375	0.086 - 1.644	1.93×10⁻¹	8.32×10⁻¹
m.1766T>A	0.375	0.086 - 1.644	1.93×10⁻¹	8.32×10⁻¹
m.1773A>G	0.375	0.086 - 1.644	1.93×10⁻¹	8.32×10⁻¹
m.1775A>G	0.375	0.086 - 1.644	1.93×10⁻¹	8.32×10⁻¹
m.1779A>G	0.375	0.086 - 1.644	1.93×10⁻¹	8.32×10⁻¹
m.1786C>T	0.375	0.086 - 1.644	1.93×10⁻¹	8.32×10⁻¹
m.1817C>A	0.375	0.086 - 1.644	1.93×10⁻¹	8.32×10⁻¹
m.1840C>T	0.334	0.078 - 1.433	1.40×10⁻¹	8.32×10⁻¹
m.1882A>T	0.375	0.086 - 1.644	1.93×10⁻¹	8.32×10⁻¹
m.1934T>G	0.375	0.086 - 1.644	1.93×10⁻¹	8.32×10⁻¹
m.1980A>G	0.375	0.086 - 1.644	1.93×10⁻¹	8.32×10⁻¹
m.1992C>T	0.316	0.068 - 1.464	1.41×10⁻¹	8.32×10⁻¹
m.1995A>G	0.337	0.073 - 1.561	1.64×10⁻¹	8.32×10⁻¹
m.2001C>T	0.422	0.116 - 1.537	1.91×10⁻¹	8.32×10⁻¹
m.12013A>G	2836	0.63 - 12.771	1.74×10⁻¹	8.32×10⁻¹
m.13638A>G	2731	0.68 - 10.968	1.57×10⁻¹	8.32×10⁻¹
m.1538G>A	0.199	0.017 - 2.292	1.96×10⁻¹	8.32×10⁻¹
m.2359C>T	0.199	0.021 - 1.867	1.57×10⁻¹	8.32×10⁻¹
m.13359G>A	0.171	0.016 - 1.84	1.45×10⁻¹	8.32×10⁻¹
m.1764C>A	0.165	0.013 - 2.059	1.62×10⁻¹	8.32×10⁻¹
m.1766T>C	0.127	0.009 - 1.721	1.21×10⁻¹	8.32×10⁻¹
m.1842A>G	0.231	0.03 - 1.781	1.60×10⁻¹	8.32×10⁻¹
m.8065G>A	2046	0.76 - 5.506	1.56×10⁻¹	8.32×10⁻¹
m.8794C>T	5265	0.626 - 44.3	1.26×10⁻¹	8.32×10⁻¹
m.9325T>C	0.096	0.004 - 2.367	1.52×10⁻¹	8.32×10⁻¹
m.13902C>T	0.219	0.024 - 1.964	1.75×10⁻¹	8.32×10⁻¹
m.2224C>T	6227	0.586 - 66.212	1.29×10⁻¹	8.32×10⁻¹
m.639C>T	4538	0.537 - 38.366	1.65×10⁻¹	8.32×10⁻¹
m.14476G>A	3281	0.604 - 17.832	1.69×10⁻¹	8.32×10⁻¹
m.13897T>C	0.029	0 - 5.701	1.89×10⁻¹	8.32×10⁻¹
m.5460G>A	0.189	0.018 - 2.043	1.70×10⁻¹	8.32×10⁻¹
m.14404C>T	3647	0.55 - 24.177	1.80×10⁻¹	8.32×10⁻¹
m.4958A>G	0.003	0 - 6.703	1.41×10⁻¹	8.32×10⁻¹
m.5387C>T	0.529	0.213 - 1.313	1.70×10⁻¹	8.32×10⁻¹
m.7389T>C	0.382	0.091 - 1.606	1.89×10⁻¹	8.32×10⁻¹
m.4248T>C	4.85	0.551 - 42.711	1.55×10⁻¹	8.32×10⁻¹
m.4940C>T	0.23	0.035 - 1.53	1.29×10⁻¹	8.32×10⁻¹
m.4715A>G	0.251	0.036 - 1.726	1.60×10⁻¹	8.32×10⁻¹
m.11557A>G	0.066	0.002 - 2.798	1.55×10⁻¹	8.32×10⁻¹
m.9018T>C	5084	0.569 - 45.404	1.46×10⁻¹	8.32×10⁻¹
m.8140C>T	1935	0.705 - 5.309	2.00×10⁻¹	8.43×10⁻¹
m.14004C>T	0.235	0.025 - 2.22	2.06×10⁻¹	8.58×10⁻¹
m.9254A>G	0.138	0.006 - 2.955	2.05×10⁻¹	8.58×10⁻¹
m.2442T>C	3191	0.523 - 19.485	2.09×10⁻¹	8.61×10⁻¹
m.2101C>T	0.407	0.096 - 1.719	2.21×10⁻¹	8.98×10⁻¹
m.8943C>T	2018	0.653 - 6.233	2.22×10⁻¹	8.98×10⁻¹
m.8021A>G	0.556	0.217 - 1.428	2.23×10⁻¹	8.98×10⁻¹
m.13659T>C	0.337	0.057 - 2.006	2.32×10⁻¹	9.02×10⁻¹
m.13665T>C	0.337	0.057 - 2.006	2.32×10⁻¹	9.02×10⁻¹
m.5474A>G	0.003	0 - 40.313	2.32×10⁻¹	9.02×10⁻¹
m.13722A>T	0.069	0.001 - 5.266	2.27×10⁻¹	9.02×10⁻¹
m.13440C>T	0.565	0.223 - 1.436	2.30×10⁻¹	9.02×10⁻¹
m.7891C>T	0.345	0.057 - 2.076	2.45×10⁻¹	9.46×10⁻¹
m.2143G>A	0.318	0.045 - 2.258	2.52×10⁻¹	9.48×10⁻¹
m.13174T>C	3056	0.454 - 20.549	2.51×10⁻¹	9.48×10⁻¹
m.1935A>G	0.273	0.03 - 2.526	2.53×10⁻¹	9.48×10⁻¹
m.13702C>T	0.118	0.003 - 4.527	2.50×10⁻¹	9.48×10⁻¹
m.13263A>G	0.265	0.026 - 2.695	2.62×10⁻¹	9.75×10⁻¹
m.8545G>A	1714	0.664 - 4.423	2.65×10⁻¹	9.78×10⁻¹
m.4048G>A	3766	0.363 - 39.047	2.66×10⁻¹	9.78×10⁻¹
m.13905C>T	2376	0.51 - 11.081	2.71×10⁻¹	9.84×10⁻¹
m.8203C>T	1903	0.604 - 5.996	2.72×10⁻¹	9.84×10⁻¹
m.16189T>C	0.386	0.07 - 2.135	2.76×10⁻¹	9.92×10⁻¹
m.14000T>A	0.006	0 - 63.549	2.78×10⁻¹	9.92×10⁻¹
m.2222T>C	1679	0.323 - 8.735	5.38×10⁻¹	9.96×10⁻¹
m.2445T>C	0.695	0.102 - 4.735	7.10×10⁻¹	9.96×10⁻¹
m.8027G>A	1072	0.484 - 2.375	8.65×10⁻¹	9.96×10⁻¹
m.8392G>A	1396	0.605 - 3.22	4.34×10⁻¹	9.96×10⁻¹
m.12113G>A	1562	0.264 - 9.236	6.23×10⁻¹	9.96×10⁻¹
m.13028C>T	2779	0.161 - 48.046	4.82×10⁻¹	9.96×10⁻¹
m.13130C>A	1749	0.527 - 5.803	3.61×10⁻¹	9.96×10⁻¹
m.13650C>A	0.964	0.198 - 4.694	9.63×10⁻¹	9.96×10⁻¹
m.13680C>T	0.515	0.089 - 2.986	4.59×10⁻¹	9.96×10⁻¹
m.13686A>G	0.575	0.099 - 3.329	5.37×10⁻¹	9.96×10⁻¹
m.13707G>A	0.662	0.13 - 3.382	6.20×10⁻¹	9.96×10⁻¹
m.13708G>A	0.449	0.101 - 2.001	2.94×10⁻¹	9.96×10⁻¹
m.13711G>A	2359	0.247 - 22.543	4.56×10⁻¹	9.96×10⁻¹
m.13712C>T	0.526	0.116 - 2.396	4.06×10⁻¹	9.96×10⁻¹
m.13740T>C	0.573	0.114 - 2.879	4.99×10⁻¹	9.96×10⁻¹
m.13743T>C	0.799	0.167 - 3.832	7.79×10⁻¹	9.96×10⁻¹
m.13754C>T	0.799	0.167 - 3.832	7.79×10⁻¹	9.96×10⁻¹
m.13759G>A	0.489	0.061 - 3.883	4.98×10⁻¹	9.96×10⁻¹
m.13765C>A	0.459	0.075 - 2.808	3.99×10⁻¹	9.96×10⁻¹
m.13768T>C	0.989	0.21 - 4.666	9.89×10⁻¹	9.96×10⁻¹
m.13769T>C	1.65	0.27 - 10.098	5.88×10⁻¹	9.96×10⁻¹
m.13775C>T	0.42	0.074 - 2.399	3.29×10⁻¹	9.96×10⁻¹
m.13776A>G	1413	0.26 - 7.678	6.89×10⁻¹	9.96×10⁻¹
m.13792C>T	1492	0.289 - 7.71	6.33×10⁻¹	9.96×10⁻¹
m.13809C>A	1649	0.366 - 7.432	5.15×10⁻¹	9.96×10⁻¹
m.13812T>C	1454	0.319 - 6.622	6.28×10⁻¹	9.96×10⁻¹
m.13869T>C	0.992	0.329 - 2.994	9.89×10⁻¹	9.96×10⁻¹
m.13890C>T	0.703	0.076 - 6.482	7.56×10⁻¹	9.96×10⁻¹
m.13899T>C	1501	0.39 - 5.771	5.55×10⁻¹	9.96×10⁻¹
m.13908C>T	1917	0.25 - 14.693	5.31×10⁻¹	9.96×10⁻¹
m.13950C>T	1523	0.21 - 11.02	6.77×10⁻¹	9.96×10⁻¹
m.13968G>A	0.439	0.062 - 3.092	4.08×10⁻¹	9.96×10⁻¹
m.13980G>A	1512	0.207 - 11.023	6.84×10⁻¹	9.96×10⁻¹
m.14016G>A	0.391	0.048 - 3.178	3.80×10⁻¹	9.96×10⁻¹
m.14034T>C	1718	0.343 - 8.61	5.10×10⁻¹	9.96×10⁻¹
m.14053A>G	0.984	0.182 - 5.321	9.85×10⁻¹	9.96×10⁻¹
m.14088T>C	0.602	0.107 - 3.393	5.65×10⁻¹	9.96×10⁻¹
m.1597C>T	0.721	0.232 - 2.239	5.71×10⁻¹	9.96×10⁻¹
m.1822T>A	0.514	0.125 - 2.108	3.56×10⁻¹	9.96×10⁻¹
m.1853A>G	0.591	0.158 - 2.214	4.35×10⁻¹	9.96×10⁻¹
m.1989C>T	0.458	0.104 - 2.022	3.03×10⁻¹	9.96×10⁻¹
m.2404T>C	1841	0.292 - 11.592	5.16×10⁻¹	9.96×10⁻¹
m.2423C>T	1606	0.321 - 8.042	5.64×10⁻¹	9.96×10⁻¹
m.6366G>A	0.139	0.002 - 8.351	3.45×10⁻¹	9.96×10⁻¹
m.6383G>A	0.109	0.001 - 9.4	3.29×10⁻¹	9.96×10⁻¹
m.6410C>T	0.364	0.032 - 4.181	4.17×10⁻¹	9.96×10⁻¹
m.8022T>C	2092	0.189 - 23.163	5.47×10⁻¹	9.96×10⁻¹
m.11770T>C	2465	0.405 - 15.011	3.28×10⁻¹	9.96×10⁻¹
m.11809T>C	1811	0.358 - 9.144	4.72×10⁻¹	9.96×10⁻¹
m.11827T>C	1897	0.396 - 9.091	4.23×10⁻¹	9.96×10⁻¹
m.11887G>A	0.361	0.048 - 2.741	3.25×10⁻¹	9.96×10⁻¹
m.13581T>C	1129	0.191 - 6.683	8.94×10⁻¹	9.96×10⁻¹
m.13644C>T	0.931	0.184 - 4.704	9.31×10⁻¹	9.96×10⁻¹
m.13691A>G	1282	0.256 - 6.414	7.63×10⁻¹	9.96×10⁻¹
m.13698T>C	1105	0.219 - 5.573	9.04×10⁻¹	9.96×10⁻¹
m.13748A>G	2423	0.299 - 19.617	4.07×10⁻¹	9.96×10⁻¹
m.13879T>A	0.816	0.134 - 4.966	8.25×10⁻¹	9.96×10⁻¹
m.13929C>T	2423	0.299 - 19.617	4.07×10⁻¹	9.96×10⁻¹
m.14040G>A	0.73	0.134 - 3.965	7.15×10⁻¹	9.96×10⁻¹
m.14041C>T	0.495	0.053 - 4.645	5.38×10⁻¹	9.96×10⁻¹
m.14073C>T	2366	0.204 - 27.502	4.91×10⁻¹	9.96×10⁻¹
m.14323G>A	2245	0.405 - 12.445	3.55×10⁻¹	9.96×10⁻¹
m.14998C>T	0.953	0.376 - 2.418	9.19×10⁻¹	9.96×10⁻¹
m.2162C>T	0.801	0.11 - 5.811	8.26×10⁻¹	9.96×10⁻¹
m.2257C>T	0.407	0.047 - 3.567	4.17×10⁻¹	9.96×10⁻¹
m.2280C>T	1247	0.161 - 9.639	8.32×10⁻¹	9.96×10⁻¹
m.2284C>T	0.562	0.058 - 5.402	6.18×10⁻¹	9.96×10⁻¹
m.2343G>A	0.937	0.132 - 6.652	9.48×10⁻¹	9.96×10⁻¹
m.2345G>A	0.937	0.132 - 6.652	9.48×10⁻¹	9.96×10⁻¹
m.2351T>C	0.97	0.141 - 6.668	9.76×10⁻¹	9.96×10⁻¹
m.2352T>C	1.52	0.267 - 8.673	6.37×10⁻¹	9.96×10⁻¹
m.2357C>T	1066	0.139 - 8.178	9.51×10⁻¹	9.96×10⁻¹
m.11788C>T	1312	0.194 - 8.876	7.81×10⁻¹	9.96×10⁻¹
m.11963G>A	0.369	0.039 - 3.498	3.85×10⁻¹	9.96×10⁻¹
m.13260T>C	0.74	0.077 - 7.085	7.94×10⁻¹	9.96×10⁻¹
m.13281T>C	0.692	0.123 - 3.901	6.76×10⁻¹	9.96×10⁻¹
m.13368G>A	1423	0.178 - 11.38	7.39×10⁻¹	9.96×10⁻¹
m.13386T>C	0.585	0.157 - 2.188	4.26×10⁻¹	9.96×10⁻¹
m.13635T>C	1998	0.352 - 11.356	4.35×10⁻¹	9.96×10⁻¹
m.13753T>C	0.766	0.107 - 5.501	7.91×10⁻¹	9.96×10⁻¹
m.13818T>C	0.425	0.062 - 2.898	3.83×10⁻¹	9.96×10⁻¹
m.13920C>T	1856	0.283 - 12.174	5.19×10⁻¹	9.96×10⁻¹
m.14020T>C	1209	0.359 - 4.071	7.59×10⁻¹	9.96×10⁻¹
m.1736A>G	0.501	0.08 - 3.135	4.60×10⁻¹	9.96×10⁻¹
m.2100C>T	0.576	0.096 - 3.461	5.47×10⁻¹	9.96×10⁻¹
m.2525C>T	0.405	0.048 - 3.416	4.06×10⁻¹	9.96×10⁻¹
m.5498A>G	1156	0.086 - 15.492	9.13×10⁻¹	9.96×10⁻¹
m.8152G>A	1942	0.396 - 9.52	4.13×10⁻¹	9.96×10⁻¹
m.8167T>C	1.58	0.64 - 3.899	3.21×10⁻¹	9.96×10⁻¹
m.8455C>T	1595	0.338 - 7.527	5.56×10⁻¹	9.96×10⁻¹
m.8461C>T	1381	0.268 - 7.109	7.00×10⁻¹	9.96×10⁻¹
m.8503T>C	1438	0.606 - 3.413	4.10×10⁻¹	9.96×10⁻¹
m.8655C>T	0.607	0.151 - 2.443	4.82×10⁻¹	9.96×10⁻¹
m.8718A>G	0.982	0.093 - 10.342	9.88×10⁻¹	9.96×10⁻¹
m.10107C>T	2197	0.188 - 25.685	5.30×10⁻¹	9.96×10⁻¹
m.10124T>C	2765	0.216 - 35.456	4.35×10⁻¹	9.96×10⁻¹
m.10128C>T	2504	0.196 - 31.915	4.80×10⁻¹	9.96×10⁻¹
m.10143G>A	0.688	0.042 - 11.179	7.93×10⁻¹	9.96×10⁻¹
m.10145C>T	0.691	0.042 - 11.263	7.95×10⁻¹	9.96×10⁻¹
m.11600G>A	1337	0.627 - 2.852	4.52×10⁻¹	9.96×10⁻¹
m.11914G>A	1082	0.144 - 8.137	9.39×10⁻¹	9.96×10⁻¹
m.13105A>G	0.472	0.029 - 7.688	5.98×10⁻¹	9.96×10⁻¹
m.13111T>C	1132	0.077 - 16.653	9.28×10⁻¹	9.96×10⁻¹
m.13145G>A	1664	0.128 - 21.661	6.97×10⁻¹	9.96×10⁻¹
m.13164A>C	2116	0.231 - 19.401	5.07×10⁻¹	9.96×10⁻¹
m.13488T>C	2428	0.347 - 16.981	3.71×10⁻¹	9.96×10⁻¹
m.13745A>G	0.585	0.085 - 4.024	5.86×10⁻¹	9.96×10⁻¹
m.13789T>C	1425	0.336 - 6.042	6.31×10⁻¹	9.96×10⁻¹
m.13833A>G	2096	0.302 - 14.546	4.54×10⁻¹	9.96×10⁻¹
m.13855C>T	1.06	0.128 - 8.759	9.57×10⁻¹	9.96×10⁻¹
m.13880C>A	0.667	0.08 - 5.542	7.08×10⁻¹	9.96×10⁻¹
m.13989C>T	0.388	0.019 - 7.954	5.39×10⁻¹	9.96×10⁻¹
m.15599C>T	0.748	0.274 - 2.044	5.72×10⁻¹	9.96×10⁻¹
m.1709G>A	1367	0.104 - 17.931	8.12×10⁻¹	9.96×10⁻¹
m.2221C>T	1194	0.169 - 8.457	8.59×10⁻¹	9.96×10⁻¹
m.13548A>C	2293	0.194 - 27.064	5.10×10⁻¹	9.96×10⁻¹
m.13656T>A	1.11	0.166 - 7.44	9.14×10⁻¹	9.96×10⁻¹
m.13687C>T	0.598	0.037 - 9.71	7.18×10⁻¹	9.96×10⁻¹
m.13719C>T	0.42	0.021 - 8.338	5.70×10⁻¹	9.96×10⁻¹
m.13590G>A	1835	0.51 - 6.597	3.53×10⁻¹	9.96×10⁻¹
m.15535C>T	1104	0.311 - 3.926	8.78×10⁻¹	9.96×10⁻¹
m.16183A>C	1176	0.506 - 2.732	7.06×10⁻¹	9.96×10⁻¹
m.14305G>A	2218	0.404 - 12.179	3.59×10⁻¹	9.96×10⁻¹
m.14318T>C	2011	0.196 - 20.625	5.56×10⁻¹	9.96×10⁻¹
m.14362C>T	1957	0.335 - 11.418	4.56×10⁻¹	9.96×10⁻¹
m.14364G>A	1135	0.178 - 7.242	8.93×10⁻¹	9.96×10⁻¹
m.14368C>T	1184	0.096 - 14.582	8.95×10⁻¹	9.96×10⁻¹
m.14455C>T	2104	0.337 - 13.154	4.26×10⁻¹	9.96×10⁻¹
m.14494T>C	0.234	0.01 - 5.666	3.71×10⁻¹	9.96×10⁻¹
m.14512T>C	0.729	0.106 - 5.005	7.48×10⁻¹	9.96×10⁻¹
m.1654T>C	0.568	0.035 - 9.228	6.91×10⁻¹	9.96×10⁻¹
m.1664G>A	0.373	0.019 - 7.31	5.16×10⁻¹	9.96×10⁻¹
m.1693C>T	0.598	0.036 - 9.834	7.19×10⁻¹	9.96×10⁻¹
m.1824T>C	0.574	0.035 - 9.32	6.96×10⁻¹	9.96×10⁻¹
m.2392T>C	0.265	0.013 - 5.402	3.88×10⁻¹	9.96×10⁻¹
m.2416T>C	1141	0.097 - 13.383	9.17×10⁻¹	9.96×10⁻¹
m.12007G>A	2.1	0.254 - 17.367	4.91×10⁻¹	9.96×10⁻¹
m.14178T>C	1754	0.183 - 16.774	6.26×10⁻¹	9.96×10⁻¹
m.3594C>T	0.462	0.035 - 6.057	5.57×10⁻¹	9.96×10⁻¹
m.8468C>T	1385	0.218 - 8.8	7.30×10⁻¹	9.96×10⁻¹
m.12018C>G	1942	0.21 - 17.982	5.59×10⁻¹	9.96×10⁻¹
m.310T>C	2.37	0.279 - 20.147	4.29×10⁻¹	9.96×10⁻¹
m.2092C>T	1.62	0.358 - 7.34	5.31×10⁻¹	9.96×10⁻¹
m.5471G>A	0.683	0.034 - 13.61	8.03×10⁻¹	9.96×10⁻¹
m.14470T>C	1853	0.142 - 24.255	6.38×10⁻¹	9.96×10⁻¹
m.14485C>T	1856	0.142 - 24.273	6.37×10⁻¹	9.96×10⁻¹
m.14488T>A	1861	0.142 - 24.331	6.36×10⁻¹	9.96×10⁻¹
m.16093T>C	0.681	0.104 - 4.461	6.88×10⁻¹	9.96×10⁻¹
m.1531C>T	0.516	0.03 - 8.954	6.49×10⁻¹	9.96×10⁻¹
m.7705T>C	0.667	0.264 - 1.683	3.91×10⁻¹	9.96×10⁻¹
m.6548C>T	2143	0.268 - 17.134	4.73×10⁻¹	9.96×10⁻¹
m.12064C>T	2136	0.114 - 40.085	6.12×10⁻¹	9.96×10⁻¹
m.4904C>T	0	0 - Inf	9.86×10⁻¹	9.96×10⁻¹
m.2395A>C	0.697	0.14 - 3.462	6.59×10⁻¹	9.96×10⁻¹
m.11662T>C	0.458	0.086 - 2.433	3.60×10⁻¹	9.96×10⁻¹
m.13506C>T	0.744	0.151 - 3.668	7.16×10⁻¹	9.96×10⁻¹
m.6071T>C	0.798	0.119 - 5.336	8.16×10⁻¹	9.96×10⁻¹
m.16187C>T	0.555	0.147 - 2.096	3.85×10⁻¹	9.96×10⁻¹
m.4820G>A	1793	0.322 - 10.002	5.05×10⁻¹	9.96×10⁻¹
m.6119C>T	0.854	0.167 - 4.358	8.50×10⁻¹	9.96×10⁻¹
m.6473C>T	1793	0.322 - 10.002	5.05×10⁻¹	9.96×10⁻¹
m.150C>T	1035	0.157 - 6.814	9.71×10⁻¹	9.96×10⁻¹
m.7232C>T	0.651	0.131 - 3.229	6.00×10⁻¹	9.96×10⁻¹
m.4824A>G	1149	0.294 - 4.488	8.41×10⁻¹	9.96×10⁻¹
m.16327C>T	0.668	0.218 - 2.051	4.81×10⁻¹	9.96×10⁻¹
m.7196C>A	0.473	0.102 - 2.191	3.39×10⁻¹	9.96×10⁻¹
m.14274A>G	0.269	0.016 - 4.555	3.63×10⁻¹	9.96×10⁻¹
m.4982C>T	1891	0.357 - 10.01	4.54×10⁻¹	9.96×10⁻¹
m.8281C>G	1378	0.311 - 6.113	6.73×10⁻¹	9.96×10⁻¹
m.7912G>A	0.35	0.014 - 8.679	5.22×10⁻¹	9.96×10⁻¹
m.7256C>T	1496	0.133 - 16.881	7.45×10⁻¹	9.96×10⁻¹
m.2226T>C	31979268486	0 - Inf	9.89×10⁻¹	9.96×10⁻¹
m.2557C>T	6055041.82	0 - Inf	9.89×10⁻¹	9.96×10⁻¹
m.10040C>T	3173347085	0 - Inf	9.91×10⁻¹	9.96×10⁻¹
m.10041A>G	3173347085	0 - Inf	9.91×10⁻¹	9.96×10⁻¹
m.10071T>C	10650155617	0 - Inf	9.88×10⁻¹	9.96×10⁻¹
m.10077T>C	7844647426	0 - Inf	9.89×10⁻¹	9.96×10⁻¹
m.10083A>G	24485705506	0 - Inf	9.88×10⁻¹	9.96×10⁻¹
m.10088C>T	18331199.54	0 - Inf	9.88×10⁻¹	9.96×10⁻¹
m.10101T>C	30778245177	0 - Inf	9.87×10⁻¹	9.96×10⁻¹
m.10113A>G	15372627166	0 - Inf	9.89×10⁻¹	9.96×10⁻¹
m.10162C>A	8313884294	0 - Inf	9.89×10⁻¹	9.96×10⁻¹
m.10172G>A	4104415186	0 - Inf	9.90×10⁻¹	9.96×10⁻¹
m.10175C>T	7052771939	0 - Inf	9.90×10⁻¹	9.96×10⁻¹
m.10197G>A	7825260462	0 - Inf	9.90×10⁻¹	9.96×10⁻¹
m.10203G>A	3128132468	0 - Inf	9.91×10⁻¹	9.96×10⁻¹
m.10205C>T	2935670539	0 - Inf	9.91×10⁻¹	9.96×10⁻¹
m.10217A>G	7571093963	0 - Inf	9.89×10⁻¹	9.96×10⁻¹
m.10256T>C	3026782169	0 - Inf	9.90×10⁻¹	9.96×10⁻¹
m.10275T>C	1078215.77	0 - Inf	9.87×10⁻¹	9.96×10⁻¹
m.11622A>G	2595325431	0 - Inf	9.91×10⁻¹	9.96×10⁻¹
m.11648G>A	3054793257	0 - Inf	9.89×10⁻¹	9.96×10⁻¹
m.11710C>T	3272416082	0 - Inf	9.89×10⁻¹	9.96×10⁻¹
m.14049C>T	1859741556	0 - Inf	9.88×10⁻¹	9.96×10⁻¹
m.14155C>A	17041904774	0 - Inf	9.87×10⁻¹	9.96×10⁻¹
m.14215T>C	4605514903	0 - Inf	9.89×10⁻¹	9.96×10⁻¹
m.14218T>C	12000589842	0 - Inf	9.88×10⁻¹	9.96×10⁻¹
m.2258A>G	151487971	0 - Inf	9.89×10⁻¹	9.96×10⁻¹
m.2477G>A	174057623	0 - Inf	9.91×10⁻¹	9.96×10⁻¹
m.11569T>C	173862019	0 - Inf	9.90×10⁻¹	9.96×10⁻¹
m.11603C>T	211890494	0 - Inf	9.89×10⁻¹	9.96×10⁻¹
m.11606A>G	594652378	0 - Inf	9.92×10⁻¹	9.96×10⁻¹
m.11611G>A	208844251	0 - Inf	9.89×10⁻¹	9.96×10⁻¹
m.11632C>T	197607029	0 - Inf	9.89×10⁻¹	9.96×10⁻¹
m.11659C>T	537024771	0 - Inf	9.92×10⁻¹	9.96×10⁻¹
m.11731A>C	1574113732	0 - Inf	9.90×10⁻¹	9.96×10⁻¹
m.11735C>T	490887649	0 - Inf	9.92×10⁻¹	9.96×10⁻¹
m.11737A>T	104592.96	0 - Inf	9.91×10⁻¹	9.96×10⁻¹
m.11764A>G	457235392	0 - Inf	9.92×10⁻¹	9.96×10⁻¹
m.11767C>A	457235392	0 - Inf	9.92×10⁻¹	9.96×10⁻¹
m.11776T>C	800047818	0 - Inf	9.91×10⁻¹	9.96×10⁻¹
m.11842A>G	739319874	0 - Inf	9.92×10⁻¹	9.96×10⁻¹
m.11854T>C	790747.95	0 - Inf	9.92×10⁻¹	9.96×10⁻¹
m.11863C>T	739319874	0 - Inf	9.92×10⁻¹	9.96×10⁻¹
m.11866A>G	716344.32	0 - Inf	9.92×10⁻¹	9.96×10⁻¹
m.13089T>C	128417501	0 - Inf	9.90×10⁻¹	9.96×10⁻¹
m.13132C>T	123321971	0 - Inf	9.91×10⁻¹	9.96×10⁻¹
m.13151T>C	948677.64	0 - Inf	9.92×10⁻¹	9.96×10⁻¹
m.13182T>C	163108669	0 - Inf	9.91×10⁻¹	9.96×10⁻¹
m.13184T>C	149613476	0 - Inf	9.90×10⁻¹	9.96×10⁻¹
m.13191T>C	1198285099	0 - Inf	9.91×10⁻¹	9.96×10⁻¹
m.13209C>T	181745323	0 - Inf	9.91×10⁻¹	9.96×10⁻¹
m.13212C>T	181745323	0 - Inf	9.91×10⁻¹	9.96×10⁻¹
m.13242A>G	1399592236	0 - Inf	9.90×10⁻¹	9.96×10⁻¹
m.13251C>T	1198285099	0 - Inf	9.91×10⁻¹	9.96×10⁻¹
m.13264C>T	1198285099	0 - Inf	9.91×10⁻¹	9.96×10⁻¹
m.13276A>G	2135054601	0 - Inf	9.90×10⁻¹	9.96×10⁻¹
m.13303C>T	1198285099	0 - Inf	9.91×10⁻¹	9.96×10⁻¹
m.13317G>A	1198285099	0 - Inf	9.91×10⁻¹	9.96×10⁻¹
m.13374C>T	2981504.58	0 - Inf	9.90×10⁻¹	9.96×10⁻¹
m.13380C>T	2981504.58	0 - Inf	9.90×10⁻¹	9.96×10⁻¹
m.13401T>C	4314884119	0 - Inf	9.89×10⁻¹	9.96×10⁻¹
m.13431C>T	6428241981	0 - Inf	9.89×10⁻¹	9.96×10⁻¹
m.13437T>C	1639062595	0 - Inf	9.90×10⁻¹	9.96×10⁻¹
m.13474T>C	457235392	0 - Inf	9.92×10⁻¹	9.96×10⁻¹
m.13476A>T	1119827208	0 - Inf	9.91×10⁻¹	9.96×10⁻¹
m.13517A>T	1639062595	0 - Inf	9.90×10⁻¹	9.96×10⁻¹
m.14311T>C	3675076255	0 - Inf	9.91×10⁻¹	9.96×10⁻¹
m.14569G>A	126867919	0 - Inf	9.91×10⁻¹	9.96×10⁻¹
m.10235T>C	4064919766	0 - Inf	9.91×10⁻¹	9.96×10⁻¹
m.14149C>T	7535493278	0 - Inf	9.89×10⁻¹	9.96×10⁻¹
m.14182T>C	7808240808	0 - Inf	9.88×10⁻¹	9.96×10⁻¹
m.14280A>G	669386668	0 - Inf	9.92×10⁻¹	9.96×10⁻¹
m.1711C>T	86469855	0 - Inf	9.90×10⁻¹	9.96×10⁻¹
m.11875T>C	128007944	0 - Inf	9.90×10⁻¹	9.96×10⁻¹
m.11929T>C	133168.36	0 - Inf	9.93×10⁻¹	9.96×10⁻¹
m.11935T>C	100239462	0 - Inf	9.91×10⁻¹	9.96×10⁻¹
m.11944T>C	1025534845	0 - Inf	9.88×10⁻¹	9.96×10⁻¹
m.11953C>T	141937096	0 - Inf	9.91×10⁻¹	9.96×10⁻¹
m.11986C>T	110864748	0 - Inf	9.91×10⁻¹	9.96×10⁻¹
m.13584C>T	147003329	0 - Inf	9.92×10⁻¹	9.96×10⁻¹
m.13600T>A	2503286264	0 - Inf	9.87×10⁻¹	9.96×10⁻¹
m.13620T>C	1333816612	0 - Inf	9.88×10⁻¹	9.96×10⁻¹
m.13830T>C	312815747	0 - Inf	9.89×10⁻¹	9.96×10⁻¹
m.14013A>G	38023856	0 - Inf	9.91×10⁻¹	9.96×10⁻¹
m.14033T>C	70152951	0 - Inf	9.91×10⁻¹	9.96×10⁻¹
m.14048T>C	89763096	0 - Inf	9.90×10⁻¹	9.96×10⁻¹
m.14063T>C	40556.9	0 - Inf	9.92×10⁻¹	9.96×10⁻¹
m.14133A>C	7343306623	0 - Inf	9.91×10⁻¹	9.96×10⁻¹
m.14152A>G	90096937	0 - Inf	9.90×10⁻¹	9.96×10⁻¹
m.14165A>C	67786621	0 - Inf	9.91×10⁻¹	9.96×10⁻¹
m.14230A>G	60763411	0 - Inf	9.92×10⁻¹	9.96×10⁻¹
m.14236A>G	74927456	0 - Inf	9.93×10⁻¹	9.96×10⁻¹
m.14239C>T	74927456	0 - Inf	9.93×10⁻¹	9.96×10⁻¹
m.14334C>T	67659814	0 - Inf	9.90×10⁻¹	9.96×10⁻¹
m.14371T>C	80195028	0 - Inf	9.92×10⁻¹	9.96×10⁻¹
m.14377C>T	78092887	0 - Inf	9.91×10⁻¹	9.96×10⁻¹
m.14418C>T	78092887	0 - Inf	9.91×10⁻¹	9.96×10⁻¹
m.14458C>T	8745548213	0 - Inf	9.90×10⁻¹	9.96×10⁻¹
m.14467A>G	89127841	0 - Inf	9.93×10⁻¹	9.96×10⁻¹
m.14537A>T	91150209	0 - Inf	9.91×10⁻¹	9.96×10⁻¹
m.14560G>A	126676891	0 - Inf	9.92×10⁻¹	9.96×10⁻¹
m.10187T>C	5453548326	0 - Inf	9.90×10⁻¹	9.96×10⁻¹
m.1619C>T	2404614849	0 - Inf	9.91×10⁻¹	9.96×10⁻¹
m.1673T>C	1575593841	0 - Inf	9.88×10⁻¹	9.96×10⁻¹
m.1882A>C	1213881494	0 - Inf	9.87×10⁻¹	9.96×10⁻¹
m.2071T>C	1704542817	0 - Inf	9.88×10⁻¹	9.96×10⁻¹
m.2120G>A	10209222573	0 - Inf	9.88×10⁻¹	9.96×10⁻¹
m.2200A>G	1660163152	0 - Inf	9.91×10⁻¹	9.96×10⁻¹
m.2219C>T	31066336	0 - Inf	9.92×10⁻¹	9.96×10⁻¹
m.2312A>G	475323592	0 - Inf	9.92×10⁻¹	9.96×10⁻¹
m.2443C>T	69080072	0 - Inf	9.91×10⁻¹	9.96×10⁻¹
m.2480A>G	89339869	0 - Inf	9.92×10⁻¹	9.96×10⁻¹
m.2492G>T	86043047	0 - Inf	9.92×10⁻¹	9.96×10⁻¹
m.2501C>T	98098316	0 - Inf	9.93×10⁻¹	9.96×10⁻¹
m.11545T>C	44947621	0 - Inf	9.90×10⁻¹	9.96×10⁻¹
m.11554C>T	49702315	0 - Inf	9.90×10⁻¹	9.96×10⁻¹
m.11852G>A	65960509	0 - Inf	9.90×10⁻¹	9.96×10⁻¹
m.11857C>T	97676563	0 - Inf	9.92×10⁻¹	9.96×10⁻¹
m.12019C>A	47536843	0 - Inf	9.91×10⁻¹	9.96×10⁻¹
m.12047T>C	29671608	0 - Inf	9.92×10⁻¹	9.96×10⁻¹
m.12049C>T	29671608	0 - Inf	9.92×10⁻¹	9.96×10⁻¹
m.13275A>G	30473363	0 - Inf	9.91×10⁻¹	9.96×10⁻¹
m.13332C>T	58091466	0 - Inf	9.93×10⁻¹	9.96×10⁻¹
m.13335C>T	58252801	0 - Inf	9.92×10⁻¹	9.96×10⁻¹
m.13351C>T	61942807	0 - Inf	9.92×10⁻¹	9.96×10⁻¹
m.13377C>T	62516651	0 - Inf	9.93×10⁻¹	9.96×10⁻¹
m.13430C>T	91262414	0 - Inf	9.90×10⁻¹	9.96×10⁻¹
m.13485A>G	1420657554	0 - Inf	9.90×10⁻¹	9.96×10⁻¹
m.13497A>G	30059.08	0 - Inf	9.91×10⁻¹	9.96×10⁻¹
m.13500T>C	30059.08	0 - Inf	9.91×10⁻¹	9.96×10⁻¹
m.13511A>T	54680813	0 - Inf	9.92×10⁻¹	9.96×10⁻¹
m.13525G>A	61920747	0 - Inf	9.92×10⁻¹	9.96×10⁻¹
m.13536C>T	83019242	0 - Inf	9.91×10⁻¹	9.96×10⁻¹
m.13676A>G	11080.88	0 - Inf	9.93×10⁻¹	9.96×10⁻¹
m.14019A>G	8922964	0 - Inf	9.93×10⁻¹	9.96×10⁻¹
m.14109C>T	14053404	0 - Inf	9.93×10⁻¹	9.96×10⁻¹
m.14197T>G	25282769	0 - Inf	9.93×10⁻¹	9.96×10⁻¹
m.14225C>T	31171.04	0 - Inf	9.93×10⁻¹	9.96×10⁻¹
m.14248C>A	12213012	0 - Inf	9.92×10⁻¹	9.96×10⁻¹
m.14275C>T	6905622	0 - Inf	9.93×10⁻¹	9.96×10⁻¹
m.14276C>G	6905622	0 - Inf	9.93×10⁻¹	9.96×10⁻¹
m.14284C>T	12964841	0 - Inf	9.93×10⁻¹	9.96×10⁻¹
m.14287T>C	32719.35	0 - Inf	9.93×10⁻¹	9.96×10⁻¹
m.14299T>C	14765273	0 - Inf	9.93×10⁻¹	9.96×10⁻¹
m.14326T>C	6732409	0 - Inf	9.92×10⁻¹	9.96×10⁻¹
m.14350C>T	10920031521	0 - Inf	9.88×10⁻¹	9.96×10⁻¹
m.14356C>T	9099849	0 - Inf	9.91×10⁻¹	9.96×10⁻¹
m.14389C>T	6586184	0 - Inf	9.93×10⁻¹	9.96×10⁻¹
m.14457T>C	9914133	0 - Inf	9.93×10⁻¹	9.96×10⁻¹
m.14524A>G	48799088	0 - Inf	9.93×10⁻¹	9.96×10⁻¹
m.14536A>G	30595975	0 - Inf	9.91×10⁻¹	9.96×10⁻¹
m.2109A>G	76321649	0 - Inf	9.91×10⁻¹	9.96×10⁻¹
m.2158T>A	83569326	0 - Inf	9.91×10⁻¹	9.96×10⁻¹
m.2163A>T	62225465	0 - Inf	9.92×10⁻¹	9.96×10⁻¹
m.2164C>T	62225465	0 - Inf	9.92×10⁻¹	9.96×10⁻¹
m.2189C>T	183805681	0 - Inf	9.89×10⁻¹	9.96×10⁻¹
m.2234C>T	995504842	0 - Inf	9.92×10⁻¹	9.96×10⁻¹
m.2295C>A	183805681	0 - Inf	9.89×10⁻¹	9.96×10⁻¹
m.10043C>T	385049929	0 - Inf	9.88×10⁻¹	9.96×10⁻¹
m.10238T>C	267280.64	0 - Inf	9.89×10⁻¹	9.96×10⁻¹
m.10244C>T	267280.64	0 - Inf	9.89×10⁻¹	9.96×10⁻¹
m.10245T>C	242013146	0 - Inf	9.89×10⁻¹	9.96×10⁻¹
m.10268C>T	226024809	0 - Inf	9.88×10⁻¹	9.96×10⁻¹
m.10274T>A	87299252	0 - Inf	9.92×10⁻¹	9.96×10⁻¹
m.10277A>G	87299252	0 - Inf	9.92×10⁻¹	9.96×10⁻¹
m.10281C>T	52158362	0 - Inf	9.92×10⁻¹	9.96×10⁻¹
m.10304T>C	88826705	0 - Inf	9.92×10⁻¹	9.96×10⁻¹
m.10308C>T	84007087	0 - Inf	9.92×10⁻¹	9.96×10⁻¹
m.10310G>A	116571255	0 - Inf	9.93×10⁻¹	9.96×10⁻¹
m.10318T>C	99445642	0 - Inf	9.92×10⁻¹	9.96×10⁻¹
m.10322T>C	99445642	0 - Inf	9.92×10⁻¹	9.96×10⁻¹
m.10325G>A	96714.03	0 - Inf	9.92×10⁻¹	9.96×10⁻¹
m.10346C>T	132408104	0 - Inf	9.91×10⁻¹	9.96×10⁻¹
m.2168T>A	60263442	0 - Inf	9.92×10⁻¹	9.96×10⁻¹
m.2172A>T	60263442	0 - Inf	9.92×10⁻¹	9.96×10⁻¹
m.2179A>G	72385137	0 - Inf	9.91×10⁻¹	9.96×10⁻¹
m.2183C>A	79329111	0 - Inf	9.91×10⁻¹	9.96×10⁻¹
m.2187C>G	79329111	0 - Inf	9.91×10⁻¹	9.96×10⁻¹
m.2261C>T	226513722	0 - Inf	9.90×10⁻¹	9.96×10⁻¹
m.2263C>A	216942242	0 - Inf	9.90×10⁻¹	9.96×10⁻¹
m.2264A>C	216942242	0 - Inf	9.90×10⁻¹	9.96×10⁻¹
m.2283C>T	218218419	0 - Inf	9.90×10⁻¹	9.96×10⁻¹
m.2362A>C	86377776	0 - Inf	9.92×10⁻¹	9.96×10⁻¹
m.2550A>G	11424051	0 - Inf	9.92×10⁻¹	9.96×10⁻¹
m.9548G>A	255195793	0 - Inf	9.92×10⁻¹	9.96×10⁻¹
m.9785C>T	12206093	0 - Inf	9.92×10⁻¹	9.96×10⁻¹
m.9815C>T	763099702	0 - Inf	9.89×10⁻¹	9.96×10⁻¹
m.9824T>C	11781994	0 - Inf	9.91×10⁻¹	9.96×10⁻¹
m.9833T>C	28439626	0 - Inf	9.94×10⁻¹	9.96×10⁻¹
m.9839C>A	28439626	0 - Inf	9.94×10⁻¹	9.96×10⁻¹
m.9857C>T	32987505	0 - Inf	9.93×10⁻¹	9.96×10⁻¹
m.9861T>C	66993746	0 - Inf	9.92×10⁻¹	9.96×10⁻¹
m.9877T>C	58540099	0 - Inf	9.92×10⁻¹	9.96×10⁻¹
m.9893C>T	68657888	0 - Inf	9.92×10⁻¹	9.96×10⁻¹
m.9905T>C	90869071	0 - Inf	9.91×10⁻¹	9.96×10⁻¹
m.9911C>T	59898815	0 - Inf	9.92×10⁻¹	9.96×10⁻¹
m.9926A>G	32987505	0 - Inf	9.93×10⁻¹	9.96×10⁻¹
m.9938T>C	6945548	0 - Inf	9.94×10⁻¹	9.96×10⁻¹
m.9947G>A	6305.84	0 - Inf	9.94×10⁻¹	9.96×10⁻¹
m.9950T>C	6305.84	0 - Inf	9.94×10⁻¹	9.96×10⁻¹
m.9962G>A	34228145	0 - Inf	9.94×10⁻¹	9.96×10⁻¹
m.9965T>C	68340624	0 - Inf	9.92×10⁻¹	9.96×10⁻¹
m.9971C>A	81969.45	0 - Inf	9.91×10⁻¹	9.96×10⁻¹
m.9977T>C	82628234	0 - Inf	9.90×10⁻¹	9.96×10⁻¹
m.9986G>A	56424899	0 - Inf	9.91×10⁻¹	9.96×10⁻¹
m.9989T>C	82628234	0 - Inf	9.90×10⁻¹	9.96×10⁻¹
m.10007T>C	115723884	0 - Inf	9.90×10⁻¹	9.96×10⁻¹
m.153A>G	6447922589	0 - Inf	9.87×10⁻¹	9.96×10⁻¹
m.2244T>C	69826394	0 - Inf	9.92×10⁻¹	9.96×10⁻¹
m.10188A>C	10785866	0 - Inf	9.93×10⁻¹	9.96×10⁻¹
m.10192C>T	99656861	0 - Inf	9.93×10⁻¹	9.96×10⁻¹
m.2389C>T	9395766	0 - Inf	9.94×10⁻¹	9.96×10⁻¹
m.10353G>A	56938648	0 - Inf	9.91×10⁻¹	9.96×10⁻¹
m.499G>A	2804808	0 - Inf	9.90×10⁻¹	9.96×10⁻¹
m.146T>C	0.997	0.115 - 8.656	9.98×10⁻¹	9.98×10⁻¹

### Sheet: Supplementary table 4
Supplementary figure 4. Mitochondrial single nucleotide variants (mtSNVs) associated with Parkinson’s disease. The table summarizes the genomic position, affected gene, mitochondrial complex, functional consequence, and heteroplasmy levels (median and interquartile range) in individuals with Parkinson’s disease (PD) and controls (CT). P-values were obtained using the Wilcoxon rank-sum test to com…
mtSNVs	Gene	Complex	Consequence	Heteroplasmy in PD	Heteroplasmy in CT	p-value	Conservation	Apogee	Cataloged
m.1996C>T	RNR2	rRNA	Upstream gene variant	0.113 (0.079 - 0.139)	0.096 (0.067 - 0.123)	0.072	86.67%	-	Novel
m.6630G>A	COX1	Complex IV	Missense	0.096 (0.076 - 0.117)	0.059 (0.052 - 0.105)	0.00004	1	Pathogenic (0.68)
m.7613C>T	COX2		Stop gained	0.082 (0.071 - 0.102)	0.075 (0.057 - 0.090)	0.332	97.78%	-
m.12112C>T	ND4	Complex I	Synonymous	0.091 (0.069 - 0.132)	0.068 (0.058 - 0.078)	0.00006	97.78%	-	rs28695839
